# Early development of cortical networks is modulated by Family Nurture Intervention: a multicenter replication study

**DOI:** 10.64898/2025.12.05.25341717

**Authors:** Pauliina Yrjölä, Michael M. Myers, Martha G. Welch, Sampsa Vanhatalo, Anton Tokariev

**Author notes:** **Correspondence:** Pauliina Yrjölä, Department of Physiology, Biomedicum 1, BABA center, room B129b, University of Helsinki, P.O.Box 63 (Haartmaninkatu 8), 00014 University of Helsinki, Finland.

## Abstract

Premature birth is associated with a high risk of abnormal neurodevelopment, inflicting lifelong neurocognitive consequences with major public health importance. Environmental enrichment in neonatal intensive care units (NICU) may improve outcomes, including early development of functional brain networks. Here, we studied how well the previously found brain effects of Family Nurture Intervention (FNI) are replicated in an independent trial, and when these FNI-affected effects arise in brain network development. We compared cortical activity networks in infants following FNI treatment to infants receiving standard NICU care (SC) and to term-born healthy controls (HC). We found that the prior network results, *i.e.* a decrease in the strength of phase-based networks of FNI infants that rendered them comparable to the networks of HCs, replicated well in an independent trial. Moreover, longitudinal tracking of cortical networks disclosed an early divergence of trajectories between the FNI and SC groups during the preterm period. The findings together support the idea that FNI may modulate early developmental trajectories of the cortical networks and mitigate the effects of prematurity.
