## Supplementary File for "Early development of cortical networks is modulated by Family Nurture Intervention: a multicenter replication study"

### Sheet: Fig. 2
	Edge Density (K, %)
	AS			QS
Fc	FNI > SC	FNI < SC		FNI > SC	FNI < SC
0.5	0.8469	8.167		4.2347	3.2063
0.6	1.1494	8.5904		4.3557	2.4198
0.7	1.3309	8.6509		4.4162	4.5372
0.9	3.6298	6.0496		3.8113	5.2632
1	3.3878	4.4767		4.0532	4.9607
1.2	4.1742	3.3273		4.7792	4.9002
1.5	4.9002	2.8433		7.8645	3.9322
1.8	6.1706	1.9359		13.3696	2.1779
2.1	5.6261	2.9038		10.8893	2.1779
2.6	2.7828	7.6225		4.4767	4.5372
3.1	1.4519	10.9498		2.2384	7.078
3.7	2.6013	7.2595		5.0817	4.4162
4.5	3.5693	5.6261		4.6582	3.2063
5.3	3.5693	5.6261		3.5088	7.562
6.4	2.9643	5.7471		3.4483	6.7756
7.7	2.2384	5.8681		2.2384	6.7151
9.2	1.2099	7.8645		1.7544	6.8361
11	1.2099	8.288		2.5408	7.199
13	0.3025	8.046		4.5977	6.6546
16	1.0284	6.957		5.3237	5.7471
19	1.9359	3.0853		6.7151	4.2347
23	3.9322	0.7864		5.3237	2.1779
26	4.2347	0.484		3.6298	2.4803
33	4.1742	1.5729		2.2384	3.7508

### Sheet: Fig. 3
Statistics
Low-delta AS
	Network correlation
		p Mantel (Spearman)	rho Mantel (Spearman	p BH
	RCT2-NY vs RCT1	0.511924	-0.00792107	0.511925
High-delta AS
		p Mantel (Spearman)	rho Mantel (Spearman	p BH
	RCT2-NY vs RCT1	0.0323946	0.577724	0.129578
Theta AS
		p Mantel (Spearman)	rho Mantel (Spearman	p BH
	RCT2-NY vs RCT1	0.177247	0.259514	0.354494
Alpha AS
		p Mantel (Spearman)	rho Mantel (Spearman	p BH
	RCT2-NY vs RCT1	0.466594	0.0298234	0.511925
Low-delta QS
		p Mantel (Spearman)	rho Mantel (Spearman	p BH
	RCT2-NY vs RCT1	0.0644145	0.451551	0.0881485
High-delta QS
		p Mantel (Spearman)	rho Mantel (Spearman	p BH
	RCT2-NY vs RCT1	0.112438	0.290057	0.112438
Theta QS
		p Mantel (Spearman)	rho Mantel (Spearman	p BH
	RCT2-NY vs RCT1	0.0424903	0.440167	0.0881485
Alpha QS
		p Mantel (Spearman)	rho Mantel (Spearman	p BH
	RCT2-NY vs RCT1	0.0661114	0.387498	0.0881485

### Sheet: Fig. 4
Statistics
Low-delta AS
	Correlation to HC
		N	p Wilcoxon ranksum	r rank-biserial	p BH
RCT1	SC vs HC Term	35	1.31502e-06	0.627964	5.28e-06
	FNI vs HC Term	40	0.736563	0.0425532	0.785667
	HC	47
		N	p Wilcoxon ranksum	r rank-biserial	p BH
RCT2-NY	SC vs HC Term	25	3.54247e-06	0.668085	9.44e-06
	FNI vs HC Term	27	0.181479	0.188337	0.25481
	HC	47
High-delta AS
		N	p Wilcoxon ranksum	r rank-biserial	p BH
RCT1	SC vs HC Term	35	3.01452e-08	0.719149	4.816e-07
	FNI vs HC Term	41	0.102862	0.202906	0.182866
	HC	47
		N	p Wilcoxon ranksum	r rank-biserial	p BH
RCT2-NY	SC vs HC Term	25	7.59674e-08	0.771667	6.08e-07
	FNI vs HC Term	28	0.119705	0.215774	0.191528
	HC	48
Theta AS
		N	p Wilcoxon ranksum	r rank-biserial	p BH
RCT1	SC vs HC Term	34	0.000796073	0.439299	0.001592
	FNI vs HC Term	40	0.245022	0.145745	0.301565
	HC	47
		N	p Wilcoxon ranksum	r rank-biserial	p BH
RCT2-NY	SC vs HC Term	25	3.15871e-06	0.671489	9.44e-06
	FNI vs HC Term	28	0.917123	0.0151976	0.917123
	HC	47
Alpha AS
		N	p Wilcoxon ranksum	r rank-biserial	p BH
RCT1	SC vs HC Term	34	7.33469e-07	0.64831	3.90933e-06
	FNI vs HC Term	40	0.191107	0.16383	0.25481
	HC	47
		N	p Wilcoxon ranksum	r rank-biserial	p BH
RCT2-NY	SC vs HC Term	24	4.83452e-06	0.67029	1.104e-05
	FNI vs HC Term	28	0.604271	0.0729814	0.690595
	HC	46
Low-delta QS
	Correlation to HC
		N	p Wilcoxon ranksum	r rank-biserial	p BH
RCT1	SC vs HC Term	34	4.00849e-05	0.518908	8.02e-05
	FNI vs HC Term	39	0.00380678	0.350733	0.00677333
	HC	56
		N	p Wilcoxon ranksum	r rank-biserial	p BH
RCT2-NY	SC vs HC Term	29	0.451663	0.10094	0.481774
	FNI vs HC Term	29	3.95829e-07	0.676489	1.2672e-06
	HC	55
High-delta QS
		N	p Wilcoxon ranksum	r rank-biserial	p BH
RCT1	SC vs HC Term	35	2.41107e-09	0.746939	1.42933e-08
	FNI vs HC Term	39	0.330978	0.118132	0.39086
	HC	56
		N	p Wilcoxon ranksum	r rank-biserial	p BH
RCT2-NY	SC vs HC Term	28	2.40966e-10	0.854545	3.856e-09
	FNI vs HC Term	29	0.109738	0.213793	0.159619
	HC	55
Theta QS
		N	p Wilcoxon ranksum	r rank-biserial	p BH
RCT1	SC vs HC Term	35	9.69493e-07	0.611028	2.584e-06
	FNI vs HC Term	39	0.0119371	0.303644	0.0190994
	HC	57
		N	p Wilcoxon ranksum	r rank-biserial	p BH
RCT2-NY	SC vs HC Term	28	3.2117e-06	0.628571	7.33714e-06
	FNI vs HC Term	29	0.821362	0.030721	0.821362
	HC	55
Alpha QS
		N	p Wilcoxon ranksum	r rank-biserial
RCT1	SC vs HC Term	35	9.996e-09	0.717347	4e-08
	FNI vs HC Term	39	0.261245	0.136447	0.348326
	HC	56
		N	p Wilcoxon ranksum	r rank-biserial
RCT2-NY	SC vs HC Term	27	2.68396e-09	0.812795	1.42933e-08
	FNI vs HC Term	29	0.342003	0.127273	0.39086
	HC	55

### Sheet: Fig. 5
Statistics
Low-delta AS
	FNI effect							Age correlation
		N SC	N FNI	p Wilcoxon ranksum	r rank-biserial	p BH			N	p Spearman	rho Spearman	p LME	b1 LME	r2 adjusted LME	p BH	p cocor	p cocor BH	Fisher z
RCT1	FNI vs SC Preterm	65	91	0.713873	0.0346577	0.838495		SC vs CA	128	0.0313833	0.190352	0.0241362	0.00395886	0.99821	0.0557926	0.3087	0.309	1.0181
	FNI vs SC Term	33	45	0.00805365	0.353535	0.0184083		FNI vs CA	165	0.362239	0.0713817	0.91824	9.16841e-05	0.273142	0.445833
		N SC	N FNI	p Wilcoxon ranksum	r rank-biserial	p BH			N	p Spearman	rho Spearman	p LME	b1 LME	r2 adjusted LME	p BH	p cocor	p cocor BH	Fisher z
RCT2-NY	FNI vs SC Preterm	31	29	0.106875	0.243604	0.171		SC vs CA	59	0.00673801	0.349049	0.00109433	0.00456333	0.584148	0.0154012	0.0364	0.0566667	2.0927
	FNI vs SC Term	24	25	1.36424e-07	0.88	2.176e-06		FNI vs CA	59	0.815002	-0.0311198	0.164693	-0.00131618	0.959119	0.815002
High-delta AS
		N SC	N FNI	p Wilcoxon ranksum	r rank-biserial	p BH			N	p Spearman	rho Spearman	p LME	b1 LME	r2 adjusted LME	p BH	p cocor	p cocor BH	Fisher z
RCT1	FNI vs SC Preterm	64	90	0.902252	0.0118056	0.902252		SC vs CA	128	0.338394	0.0853004	0.272861	0.00065069	0.632844	0.445833	0.0048	0.0192	2.8186
	FNI vs SC Term	33	47	3.0034e-05	0.551257	0.0001452		FNI vs CA	166	0.00149707	-0.244542	6.67152e-05	-0.00138501	0.574246	0.00479063
		N SC	N FNI	p Wilcoxon ranksum	r rank-biserial	p BH			N	p Spearman	rho Spearman	p LME	b1 LME	r2 adjusted LME	p BH	p cocor	p cocor BH	Fisher z
RCT2-NY	FNI vs SC Preterm	31	29	0.790033	0.0411568	0.842702		SC vs CA	58	0.000328443	0.455377	0.000151335	0.00367905	0.993951	0.00180889	0.0173	0.0461333	2.3805
	FNI vs SC Term	23	25	6.80359e-05	0.673043	0.0002176		FNI vs CA	59	0.766236	0.0395362	0.245125	-0.000883346	0.851591	0.815002
Theta AS
		N SC	N FNI	p Wilcoxon ranksum	r rank-biserial	p BH			N	p Spearman	rho Spearman	p LME	b1 LME	r2 adjusted LME	p BH	p cocor	p cocor BH	Fisher z
RCT1	FNI vs SC Preterm	65	90	0.651658	0.042735	0.838495		SC vs CA	130	0.000339167	-0.309519	0.0014633	-0.00150049	1	0.00180889	0.0425	0.0566667	2.0288
	FNI vs SC Term	33	47	0.0101586	0.339781	0.0203172		FNI vs CA	168	2.17817e-12	-0.507612	2.35173e-12	-0.00209661	0.887711	3.488e-11
		N SC	N FNI	p Wilcoxon ranksum	r rank-biserial	p BH			N	p Spearman	rho Spearman	p LME	b1 LME	r2 adjusted LME	p BH	p cocor	p cocor BH	Fisher z
RCT2-NY	FNI vs SC Preterm	30	29	0.0723845	0.273563	0.128684		SC vs CA	58	0.224876	0.161832	0.240411	0.000496178	0.999994	0.327092	0.0037	0.0192	2.899
	FNI vs SC Term	24	25	1.24247e-05	0.73	9.92e-05		FNI vs CA	59	0.00404481	-0.368845	0.000363896	-0.00135933	0.915704	0.0107861
Alpha AS
		N SC	N FNI	p Wilcoxon ranksum	r rank-biserial	p BH			N	p Spearman	rho Spearman	p LME	b1 LME	r2 adjusted LME	p BH	p cocor	p cocor BH	Fisher z
RCT1	FNI vs SC Preterm	66	89	0.217877	0.116105	0.316912		SC vs CA	128	0.000505347	0.303115	0.0148697	0.000585076	0.999618	0.00202139	0.1021	0.116686	1.6349
	FNI vs SC Term	33	44	0.000868697	0.446281	0.00231652		FNI vs CA	162	0.138218	0.116979	0.2158	0.000110259	1	0.221148
		N SC	N FNI	p Wilcoxon ranksum	r rank-biserial	p BH			N	p Spearman	rho Spearman	p LME	b1 LME	r2 adjusted LME	p BH	p cocor	p cocor BH	Fisher z
RCT2-NY	FNI vs SC Preterm	31	29	0.733683	0.0522803	0.838495		SC vs CA	58	0.691551	0.0532176	0.611778	5.26352e-05	0.999999	0.790344	0.0412	0.0566667	2.041
	FNI vs SC Term	24	25	3.62763e-05	0.69	0.0001452		FNI vs CA	59	0.0127951	-0.322292	0.0127283	-0.000165681	0.343848	0.0255902
Low-delta QS
	FNI effect							Age correlation
		N SC	N FNI	p Wilcoxon ranksum	r rank-biserial	p BH			N	p Spearman	rho Spearman	p LME	b1 LME	r2 adjusted LME	p BH	p cocor	p cocor BH	Fisher z
RCT1	FNI vs SC Preterm	62	89	0.941202	0.007249	0.943349		SC vs CA	125	0.750256	-0.0287528	0.661156	-0.000284517	0.48873	0.800273	0.4168	0.476343	-0.812
	FNI vs SC Term	33	44	0.00668144	0.363636	0.0133629		FNI vs CA	166	0.381644	0.0683401	0.092896	0.000905024	0.246079	0.488193
		N SC	N FNI	p Wilcoxon ranksum	r rank-biserial	p BH			N	p Spearman	rho Spearman	p LME	b1 LME	r2 adjusted LME	p BH	p cocor	p cocor BH	Fisher z
RCT2-NY	FNI vs SC Preterm	29	30	0.160772	0.213793	0.285816		SC vs CA	61	0.341729	-0.123824	0.0624718	-0.0016856	0.787041	0.488193	0.0006	0.00186667	-3.4293
	FNI vs SC Term	28	26	8.28041e-06	0.708791	3.892e-05		FNI vs CA	61	0.000124027	0.471762	5.28187e-06	0.00470959	1	0.000494394
High-delta QS
		N SC	N FNI	p Wilcoxon ranksum	r rank-biserial	p BH			N	p Spearman	rho Spearman	p LME	b1 LME	r2 adjusted LME	p BH	p cocor	p cocor BH	Fisher z
RCT1	FNI vs SC Preterm	63	89	0.943349	0.00695559	0.943349		SC vs CA	126	0.846744	-0.0173903	0.861602	-7.30988e-05	0.391118	0.846744	0.0097	0.0129333	2.5852
	FNI vs SC Term	33	42	3.22054e-05	0.562771	8.58667e-05		FNI vs CA	164	3.80075e-05	-0.315806	0.000266839	-0.00087799	1	0.000202667
		N SC	N FNI	p Wilcoxon ranksum	r rank-biserial	p BH			N	p Spearman	rho Spearman	p LME	b1 LME	r2 adjusted LME	p BH	p cocor	p cocor BH	Fisher z
RCT2-NY	FNI vs SC Preterm	30	30	0.620404	0.0755556	0.805753		SC vs CA	62	0.60829	0.0663684	0.934269	-5.85663e-05	0.37942	0.695188	0.0007	0.00186667	3.3862
	FNI vs SC Term	28	26	1.56519e-05	0.686813	5.024e-05		FNI vs CA	61	2.95842e-05	-0.507728	7.20514e-05	-0.00246476	0.679823	0.000202667
Theta QS
		N SC	N FNI	p Wilcoxon ranksum	r rank-biserial	p BH			N	p Spearman	rho Spearman	p LME	b1 LME	r2 adjusted LME	p BH	p cocor	p cocor BH	Fisher z
RCT1	FNI vs SC Preterm	63	89	0.222745	0.116462	0.356391		SC vs CA	126	0.396657	0.0761602	0.514036	0.000171408	1	0.488193	0.0092	0.0129333	2.6053
	FNI vs SC Term	33	43	4.8958e-06	0.615222	3.892e-05		FNI vs CA	165	0.00283143	-0.231022	0.0173611	-0.000431981	0.197046	0.00647183
		N SC	N FNI	p Wilcoxon ranksum	r rank-biserial	p BH			N	p Spearman	rho Spearman	p LME	b1 LME	r2 adjusted LME	p BH	p cocor	p cocor BH	Fisher z
RCT2-NY	FNI vs SC Preterm	30	29	0.654674	0.0689655	0.805753		SC vs CA	62	0.0605409	0.239748	0.0248022	0.000693253	0.978928	0.0968654	0.002	0.004	3.0931
	FNI vs SC Term	28	26	9.72592e-06	0.703297	3.892e-05		FNI vs CA	60	0.0131409	-0.318473	0.035183	-0.000607928	0.97029	0.0262818
Alpha QS
		N SC	N FNI	p Wilcoxon ranksum	r rank-biserial	p BH			N	p Spearman	rho Spearman	p LME	b1 LME	r2 adjusted LME	p BH	p cocor	p cocor BH	Fisher z
RCT1	FNI vs SC Preterm	63	90	0.726095	0.0335097	0.829823		SC vs CA	124	0.025473	-0.20062	0.0380207	-0.000349046	0.999999	0.0452854	0.0006	0.00186667	3.4236
	FNI vs SC Term	32	43	0.000451128	0.476744	0.00103115		FNI vs CA	165	2.76116e-14	-0.547457	8.53303e-11	-0.000969666	0.853465	4.416e-13
		N SC	N FNI	p Wilcoxon ranksum	r rank-biserial	p BH			N	p Spearman	rho Spearman	p LME	b1 LME	r2 adjusted LME	p BH	p cocor	p cocor BH	Fisher z
RCT2-NY	FNI vs SC Preterm	29	28	0.438826	0.12069	0.638292		SC vs CA	61	0.000965597	-0.412143	0.00753782	-0.00032622	1	0.00257493	0.6857	0.6857	0.4047
	FNI vs SC Term	28	26	1.12006e-07	0.843407	1.792e-06		FNI vs CA	59	0.000154498	-0.473066	1.04948e-05	-0.000696538	0.880393	0.000494394
